# The human host response to monkeypox infection: a proteomic case series study

**DOI:** 10.1101/2022.07.27.22278027

**Authors:** Ziyue Wang, Pinkus Tober-Lau, Vadim Farztdinov, Oliver Lemke, Torsten Schwecke, Sarah Steinbrecher, Julia Muenzner, Helene Kriedemann, Leif Erik Sander, Johannes Hartl, Michael Mülleder, Markus Ralser, Florian Kurth

**Author notes:** These authors contributed equally (Ziyue Wang, Pinkus Tober-Lau, Vadim Farztdinov, Michael Mülleder, Markus Ralser, Florian Kurth).

## Abstract

Monkeypox (MPX) is caused by the homonymous orthopoxvirus (MPXV) known since the 1970s to occur at low frequency in West and Central Africa. Recently, the disease has been spreading quickly in Europe and the US. The rapid rise of MPX cases outside previously endemic areas and the different clinical presentation prompt for a better understanding of the disease, including the development of clinical tests for rapid diagnosis and monitoring. Here, using Zeno SWATH MS - a latest-generation proteomic technology - we studied the plasma proteome of a group of MPX patients with a similar infection history and clinical severity typical for the current outbreak. Moreover, we compared their proteomes to those of healthy volunteers and COVID-19 patients. We report that MPX is associated with a strong and characteristic plasma proteomic response and describe MPXV infection biomarkers among nutritional and acute phase response proteins. Moreover, we report a correlation between plasma protein markers and disease severity, approximated by the degree of skin manifestation. Contrasting the MPX host response with that of COVID-19, we find a range of similarities, but also important differences. For instance, Complement factor H-related protein 1 (CFHR1) is induced in COVID-19, but suppressed in MPX, reflecting the different role of the complement system in the two infectious diseases. However, the partial overlap between MPX and COVID-19 host response proteins allowed us to explore the repurposing of a clinically applicable COVID-19 biomarker panel assay, resulting in the successful classification of MPX patients. Hence, our results provide a first proteomic characterization of the MPX human host response based on a case series. The results obtained highlight that proteomics is a promising technology for the timely identification of disease biomarkers in studies with moderate cohorts, and we reveal a thus far untapped potential for accelerating the response to disease outbreaks through the repurposing of multiplex biomarker assays.
