## Supplementary tables for "The human host response to monkeypox infection: a proteomic case series study": Supp. Table 2 - targeted proteomics statistic analysis.xlsx

### Sheet: Sheet1
Supplementary Table 2. Statistics result of MRM assay
Peptide	Peptide.Genes	pval.mwu	pval.mwu.adj	is.significant
AHVDALR	AHVDALR; APOA1	3.68568e-05	0.00039314	TRUE
ATEHLSTLSEK	ATEHLSTLSEK; APOA1	3.68568e-05	0.00039314	TRUE
ESDTSYVSLK	ESDTSYVSLK; CRP	3.68568e-05	0.00039314	TRUE
EQLSLLDR	EQLSLLDR; SERPINA3	7.37137e-05	0.000471768	TRUE
WEMPFDPQDTHQSR	WEMPFDPQDTHQSR; SERPINA3	7.37137e-05	0.000471768	TRUE
GDVAFVK	GDVAFVK; TF	0.000442282	0.00235884	TRUE
GCPDVQASLPDAK	GCPDVQASLPDAK; PGLYRP2	0.00110571	0.00492018	TRUE
AADDTWEPFASGK	AADDTWEPFASGK; TTR	0.00123004	0.00492018	TRUE
HFQNLGK	HFQNLGK; AFM	0.00160515	0.00518944	TRUE
STDYGIFQINSR	STDYGIFQINSR; LYZ	0.0016217	0.00518944	TRUE
IADAHLDR	IADAHLDR; HRG	0.00622881	0.0181202	TRUE
TINPAVDHCCK	TINPAVDHCCK; AFM	0.0109833	0.0292889	TRUE
EITALAPSTMK	EITALAPSTMK; ACTA1	0.0233304	0.0497715	TRUE
GHMLENHVER	GHMLENHVER; ITIH1	0.0233304	0.0497715	TRUE
SDVMYTDWK	SDVMYTDWK; ORM2	0.0233304	0.0497715	TRUE
ANRPFLVFIR	ANRPFLVFIR; SERPINC1	0.0292643	0.0585287	FALSE
TFTLLDPK	TFTLLDPK; PGLYRP2	0.0448548	0.0844325	FALSE
DSVTGTLPK	DSVTGTLPK; KLKB1	0.0548061	0.0974331	FALSE
GYSIFSYATK	GYSIFSYATK; CRP	0.0663055	0.111672	FALSE
DFALQNPSAVPR	DFALQNPSAVPR; IGFALS	0.178055	0.25899	FALSE
DSGSYFCR	DSGSYFCR; FCGR3A	0.178055	0.25899	FALSE
LLDSLPSDTR	LLDSLPSDTR; SERPING1	0.178055	0.25899	FALSE
EAQLPVIENK	EAQLPVIENK; PLG	0.3023	0.420591	FALSE
TNQVNSGGVLLR	TNQVNSGGVLLR; C1QC	0.340299	0.453732	FALSE
LAELPADALGPLQR	LAELPADALGPLQR; IGFALS	0.380916	0.487572	FALSE
IAELSATAQEIIK	IAELSATAQEIIK; APOB	0.424333	0.502913	FALSE
IAYGTQGSSGYSLR	IAYGTQGSSGYSLR; KLKB1	0.424333	0.502913	FALSE
CQSWSSMTPHR	CQSWSSMTPHR; PLG	0.470183	0.518822	FALSE
FNAVLTNPQGDYDTSTGK	FNAVLTNPQGDYDTSTGK; C1QC	0.470183	0.518822	FALSE
VHQYFNVELIQPGAVK	VHQYFNVELIQPGAVK; C3	0.62218	0.663659	FALSE
WCALSHHER	WCALSHHER; TF	0.676839	0.698673	FALSE
EQHLFLPFSYK	EQHLFLPFSYK; APOB	0.969851	0.969851	FALSE
